# Reliability and validity of the hidden hunger assessment scale for Chinese high school students

**DOI:** 10.1101/2022.11.17.22282438

**Authors:** Ning Zhang, Minao Wang, Yuchen Zhang, Huake Cao, Yang Yang, Yuhang Shi, Yang Pei, Feixiang Yang, Yinan Du

**Author notes:** **Correspondence:** Yinan Du. Ning Zhang, Minao Wang, and Yuchen Zhang contributed equally to this work.

## Abstract

**Background:** Hidden hunger, also known as insufficient micronutrient intake, is still a severe public health problem, affecting over 2 billion people worldwide. High school students are in an important stage of growth and development. Due to huge academic stress, high school students often lack nutrition knowledge and have unhealthy eating habits, suggesting a higher risk for hidden hunger. However, information on the hidden hunger risk of high school students is limited, and tools for assessing hidden hunger are inadequate.

**Objectives:** To revise the hidden hunger assessment scale for high school students (HHAS-HSS) in China and assess its reliability and validity.

**Methods:** Based on the literature review, expert consultation, pre-experiment, and formal survey, a hidden hunger assessment scale was revised for high school students. The formal survey involved 9,336 high school students in 11 of the 16 cities in Anhui Province, China, from 1 September 2020 to 31 December 2020, and 9,038 valid questionnaires were collected and included in the analysis. The item analysis, internal consistency reliability, test-retest reliability, content validity, exploratory factor analysis, and confirmatory factor analysis of the HHAS-HSS were examined.

**Results:** The HHAS-HSS included a total of 4 dimensions and 12 items: “vegetables and food diversity” (3 items), “fruits and dairy products” (3 items), “micronutrient-dense foods” (4 items), and “health condition and eating habits” (2 items). The results showed a Cronbach’s alpha of 0.758, a split-half reliability of 0.829, and a test-retest reliability of 0.793, indicating good internal consistency. The exploratory factor analysis presented a four-factor model of the HHAS-HSS (KMO=0.820, P<0.001). Using the maximum variance rotation method, 4 factors were obtained, and the cumulative variance explained rate was 57.974%. Confirmatory factor analysis also supported the division of the scale into four dimensions and the above results showed that the construct validity of the scale has reached an acceptable level.

**Conclusions:** The HHAS-HSS is an effective and convenient tool for the assessment of hidden hunger with good reliability and validity.
