## Supplementary Table 1 for "Reliability and validity of the hidden hunger assessment scale for Chinese high school students"

### Sheet: table S1
Table 1 Demographic characteristics of the subjects in pre-experiment (N=170)
Variable	Frequencies (N)/percentages (%)
Gender
Male	93 (54.7)
Female	77 (45.3)
Grade
Senior high school level one	72 (42.4)
Senior high school level two	98 (57.6)
Origin
Urban areas	51 (30.0)
Rural areas	119 (70.0)
Number of children in family
the only child family	67 (39.4)
family with more than one child	103 (60.6)
