## Supplementary Table 2 for "Reliability and validity of the hidden hunger assessment scale for Chinese high school students"

### Sheet: English Version
The hidden hunger assessment scale for high school students (HHAS-HSS)
Items	usually	sometimes	seldom
Over 25 kinds of foods are eaten per day
Lunch and dinner consist of vegetables, and over 5 kinds of vegetables are eaten per day
Consumption of over 400 g of vegetables per day
Over 2 kinds of fruits are eaten per day
Consumption of over 300 g of fruits per day
Consume milk or dairy products per day
Consumption of over 150 g of fish, poultry, eggs, and lean meat per day
Consumption of coarse food more than 1 times a day
Consumption of nuts per day
Consumption of animal giblets more than 1 times a week
Suffer from diarrhea, constipation and/or chronic gastric diseases
High study pressure, fast and irregular eating habits
dimension one: vegetable and food diversity
dimension two: fruit and dairy product
dimension three: micronutrient-dense foods
dimension four: health condition and eating habits

### Sheet: Chinese Version
高中生隐性饥饿评估量表 (HHAS-HSS)
项目	经常	有时	很少
每天进食的食物总数超过25种
中晚餐均有蔬菜，每天进食蔬菜品种超过5种
每天进食蔬菜的总量超过400克
每天进食水果品种超过2种
每天进食水果的总量超过300克
每天喝奶或食用乳制品
每天摄入鱼、禽、蛋和瘦肉类食物超过150g
每天有一餐以上吃粗粮或含粗纤维的食物
每天吃坚果类食品（核桃、杏仁等）
每周有1次或以上吃动物内脏
经常有腹泻或便秘或为慢性胃病患者
学习压力大、进食快、无规律
维度1：蔬菜与食物多样性
维度2：水果与乳制品
维度3：富含微量营养素的食物
维度4：健康情况与进食习惯
